# Causal effects of maternal circulating amino acids on offspring birthweight: a Mendelian randomisation study

**DOI:** 10.1101/2022.04.15.22273911

**Authors:** Jian Zhao, Isobel D Stewart, Denis Baird, Dan Mason, John Wright, Jie Zheng, Tom R Gaunt, David M Evans, Rachel M Freathy, Claudia Langenberg, Nicole M Warrington, Deborah A Lawlor, Maria Carolina Borges, the MR-PREG collaboration

**Author notes:** Equal senior authors (Deborah A Lawlor, Maria Carolina Borges). **Author contributions:** DAL and MCB developed the idea for the project, JZ, DAL, MCB designed the study and analysis plan, JZ undertook all analyses, IDS, CL provided additional amino acid summary data that was not in the public domain at the time of starting analyses, DAL, DM, JW obtained and managed genomic and phenotypic data collection in Born in Bradford. JZ wrote the first draft of the paper with input from DAL and MCB and all authors contributed to interpretation of results and critical revision of drafts.

## Abstract

Amino acids are key to protein synthesis, energy metabolism, cell signaling and gene expression; however, the contribution of specific maternal amino acids to fetal growth is unclear. We explored the effect of maternal circulating amino acids on fetal growth, proxied by birthweight, using two-sample Mendelian randomization and summary data from a genome-wide association study (GWAS) of serum amino acids levels (sample 1, n = 86,507) and a maternal GWAS of offspring birthweight, adjusting for fetal genotype effects (sample 2, n = 406,063 with maternal and/or fetal genotype effect estimates). A total of 106 independent single nucleotide polymorphisms (SNPs) robustly associated with 19 amino acids (*p* < 4.9 × 10^−10^) were used as genetic instrumental variables. Our results provide evidence that maternal circulating glutamine (59 g offspring birthweight increase per SD increase in maternal amino acid level, 95% CI: 7, 110) and serine (27 g, 95% CI: 9, 46) raise, while leucine (−59 g, 95% CI: -106, -11) and phenylalanine (−25 g, 95% CI: -47, -4) lower offspring birthweight. Our findings strengthen evidence for key roles of maternal circulating amino acids in healthy fetal growth.
