## supplementary tables for "Causal effects of maternal circulating amino acids on offspring birthweight: a Mendelian randomisation study"

### Sheet: Supplementary tables
Supplementary Tables
Supplementary Table 1 List of amino acids
Supplementary Table 2 Genetic instrumemtns characteristics in the MR analysis
Supplementary Table 3 Intruments strength assessed by F statistic for each genetic instrument and Igx for each exposure
Supplementary Table 4 MR analysis results estimated from different methods
Supplementary Table 5 Heterogeneity test results from inverse variance weighted method
Supplementary Table 6 Pleiotropy test results from MR-Egger regression analysis
Supplementary Table 7 Genetically/biologically prioritized genes and looked up pathways included in conservative MR analysis
Supplementary Table 8 Proxy SNPs of gentic instruments used in the main MR analysis

### Sheet: Supplementary Table 1
Amino Acids	Abbreviations
alanine	ala
arginine	arg
asparagine	asn
aspartate	asp
cysteine	cys
glutamate	glu
glutamine	gln
glycine	gly
histidine	his
isoleucine	ile
leucine	leu
lysine	lys
methionine	met
phenylalanine	phe
proline	pro
serine	ser
threonine	thr
tryptophan	trp
tyrosine	tyr
valine	val

### Sheet: Supplementary Table 2
SNP	chr	effect_allele	other_allele	eaf	beta	se	units	pval	samplesize.exposure	exposure
rs17712208	1	A	T	0.0305	0.113898	0.0148634	SD	1.82e-14	76481	alanine
rs2016939	1	A	G	0.5913	0.0481336	0.00505658	SD	1.76e-21	80827	alanine
rs10211524	2	G	A	0.5771	0.0522507	0.00486597	SD	6.74e-27	86410	alanine
rs1260326	2	T	C	0.3881	0.0727922	0.00499466	SD	4.1e-48	84186	alanine
rs2704797	3	C	T	0.3094	0.0330005	0.00520267	SD	2.25e-10	86411	alanine
rs1440581	4	T	C	0.4766	0.0320053	0.00481499	SD	2.98e-11	86411	alanine
rs13232120	7	T	A	0.1229	0.0518131	0.00732444	SD	1.5e-12	86411	alanine
rs2306386	8	T	C	0.496	0.0313912	0.00497326	SD	2.76e-10	80828	alanine
rs4237150	9	C	G	0.4106	0.0341503	0.00488839	SD	2.84e-12	86410	alanine
rs2168101	11	C	A	0.6829	0.036596	0.00534327	SD	7.45e-12	80826	alanine
rs7938942	11	T	C	0.5986	0.0313657	0.00490626	SD	1.62e-10	86407	alanine
rs964184	11	C	G	0.8658	0.0524515	0.00705467	SD	1.04e-13	86411	alanine
rs17122585	12	G	A	0.1134	0.066485	0.00768257	SD	4.97e-18	84184	alanine
rs2638314	12	A	T	0.1809	0.0831436	0.00645474	SD	5.77e-38	80825	alanine
rs4554975	12	A	G	0.4142	0.0622898	0.00504453	SD	4.97e-35	80826	alanine
rs731165	14	C	T	0.3284	0.0335363	0.00529464	SD	2.38e-10	80829	alanine
rs8061221	16	A	G	0.7514	0.0667623	0.00574991	SD	3.64e-31	80826	alanine
rs12453290	17	G	A	0.3053	0.0341614	0.0053993	SD	2.51e-10	80827	alanine
rs7412	19	T	C	0.0755	0.0620922	0.00960882	SD	1.03e-10	77543	alanine
rs1780638	22	G	A	0.6418	0.0328069	0.00518605	SD	2.51e-10	80827	alanine
rs10189479	2	A	C	0.4251	0.0588021	0.00815337	SD	5.5e-13	30724	arginine
rs715	2	T	C	0.6944	0.0856169	0.00874355	SD	1.22e-22	30724	arginine
rs12499429	4	A	G	0.3123	0.0725227	0.00957142	SD	3.54e-14	25355	arginine
rs17788484	6	C	T	0.9796	0.476037	0.0323989	SD	7.11e-49	23620	arginine
rs592423	6	A	C	0.444	0.0585472	0.0081124	SD	5.33e-13	30724	arginine
rs9402686	6	G	A	0.7296	0.0574994	0.00907647	SD	2.37e-10	30724	arginine
rs56335308	8	G	A	0.9765	0.279468	0.0303176	SD	3.04e-20	23620	arginine
rs17666239	12	A	T	0.0692	0.106912	0.0158835	SD	1.68e-11	30724	arginine
rs7199750	16	G	C	0.7194	0.0571481	0.00897285	SD	1.9e-10	30724	arginine
rs11085824	19	A	G	0.6287	0.0885346	0.00833424	SD	2.33e-26	30724	arginine
rs1260326	2	C	T	0.5983	0.0637605	0.00819438	SD	7.18e-15	30922	asparagine
rs13106192	4	G	C	0.3479	0.0571213	0.00843617	SD	1.28e-11	30922	asparagine
rs17345286	7	T	C	0.7283	0.08279	0.00902737	SD	4.68e-20	30922	asparagine
rs1406384	11	T	C	0.8829	0.130258	0.012484	SD	1.74e-25	30922	asparagine
rs12587599	14	T	C	0.1395	0.473332	0.0129213	SD	1e-200	23606	asparagine
rs715	2	T	C	0.6947	0.0680088	0.00874374	SD	7.34e-15	30775	aspartate
rs4690522	4	C	A	0.6496	0.150764	0.0084047	SD	5.99e-72	30775	aspartate
rs7964859	12	C	G	0.7146	0.121298	0.0101845	SD	1.06e-32	23494	aspartate
rs7979478	12	G	A	0.6168	0.0528782	0.00825835	SD	1.52e-10	30977	glutamate
rs79687284	1	C	G	0.0307	0.118578	0.0147009	SD	7.29e-16	77682	glutamine
rs1260326	2	C	T	0.6119	0.0679629	0.00501312	SD	7.25e-42	83594	glutamine
rs7587672	2	G	C	0.7688	0.0617293	0.00592866	SD	2.19e-25	79922	glutamine
rs34430945	7	C	T	0.1263	0.0624751	0.00751264	SD	9.12e-17	80213	glutamine
rs13281892	8	A	G	0.6863	0.0358369	0.0053793	SD	2.69e-11	80214	glutamine
rs3892354	9	T	G	0.4248	0.0313614	0.00488191	SD	1.33e-10	85818	glutamine
rs7078003	10	T	C	0.1831	0.082045	0.0062349	SD	1.51e-39	85818	glutamine
rs2168101	11	C	A	0.683	0.0431544	0.00536346	SD	8.54e-16	80214	glutamine
rs7946331	11	A	G	0.5724	0.032747	0.0049422	SD	3.45e-11	83592	glutamine
rs17558901	12	A	G	0.1122	0.0646968	0.00764466	SD	2.61e-17	85819	glutamine
rs17602430	12	T	C	0.0701	0.117371	0.00944563	SD	1.89e-35	85817	glutamine
rs2657879	12	A	G	0.8222	0.22381	0.00626672	SD	1e-200	85817	glutamine
rs2234633	14	C	T	0.0214	0.121567	0.0173767	SD	2.64e-12	79022	glutamine
rs4646961	1	A	G	0.2968	0.0484282	0.00546964	SD	8.41e-19	79999	glycine
rs561931	1	G	A	0.5927	0.0380368	0.0050865	SD	7.57e-14	79998	glycine
rs715	2	C	T	0.3133	0.446432	0.00515356	SD	1e-200	80000	glycine
rs9862438	3	T	C	0.4159	0.0583534	0.00506804	SD	1.13e-30	80001	glycine
rs2545801	5	C	T	0.747	0.0446105	0.00596078	SD	7.23e-14	74404	glycine
rs543159	6	A	C	0.4821	0.0323952	0.00518655	SD	4.2e-10	74405	glycine
rs4947534	7	C	T	0.7598	0.0709321	0.00584669	SD	7.12e-34	79998	glycine
rs9987289	8	A	G	0.1002	0.122957	0.00831463	SD	1.74e-49	79999	glycine
rs17591030	9	C	T	0.7145	0.0736256	0.00552911	SD	1.88e-40	80000	glycine
rs10740134	10	T	C	0.5151	0.0355448	0.00500067	SD	1.18e-12	80001	glycine
rs12297321	12	T	C	0.1524	0.0498718	0.00695369	SD	7.41e-13	79999	glycine
rs9923732	16	A	G	0.9138	0.120275	0.00889739	SD	1.22e-41	80001	glycine
rs8078686	17	C	T	0.5089	0.033081	0.00499939	SD	3.66e-11	80001	glycine
rs715	2	T	C	0.6836	0.0574839	0.00534486	SD	5.63e-27	80805	histidine
rs780093	2	C	T	0.6179	0.0435409	0.00511704	SD	1.76e-17	80807	histidine
rs5030062	3	C	A	0.3661	0.047433	0.00516081	SD	3.9e-20	80809	histidine
rs3733402	4	A	G	0.5257	0.0756505	0.00515611	SD	9.79e-49	75213	histidine
rs2545801	5	C	T	0.7428	0.0728422	0.0058929	SD	4.27e-35	75212	histidine
rs635634	9	C	T	0.8127	0.0479611	0.00660621	SD	3.88e-13	75213	histidine
rs2638315	12	C	G	0.1781	0.0486871	0.00649941	SD	6.82e-14	80805	histidine
rs35291299	14	G	A	0.125	0.0582163	0.00779335	SD	8.05e-14	75211	histidine
rs1260326	2	T	C	0.3881	0.0480803	0.00499848	SD	6.63e-22	84177	isoleucine
rs1440581	4	C	T	0.5235	0.0610119	0.00481204	SD	7.69e-37	86402	isoleucine
rs7298123	12	C	T	0.2	0.0397638	0.00621699	SD	1.6e-10	80811	isoleucine
rs12149660	16	G	A	0.8844	0.0723124	0.00761825	SD	2.26e-21	84176	isoleucine
rs493841	19	T	C	0.5252	0.03738	0.00497935	SD	6.07e-14	80814	isoleucine
rs1260326	2	T	C	0.388	0.0468792	0.00500045	SD	6.92e-21	84123	leucine
rs4253272	4	T	C	0.5088	0.0318909	0.00497595	SD	1.47e-10	80759	leucine
rs7678928	4	T	C	0.4539	0.0716291	0.00482708	SD	8.25e-50	86350	leucine
rs964184	11	C	G	0.8658	0.0490425	0.00705748	SD	3.69e-12	86349	leucine
rs261334	15	C	G	0.7892	0.0412206	0.00589793	SD	2.76e-12	86351	leucine
rs12149660	16	G	A	0.8844	0.076408	0.00762022	SD	1.16e-23	84122	leucine
rs7658095	4	G	C	0.6902	0.0674951	0.00994037	SD	1.12e-11	23619	lysine
rs138373837	5	T	C	0.0234	0.302206	0.0303724	SD	2.53e-23	23619	lysine
rs2608920	6	T	C	0.7745	0.0709383	0.0109999	SD	1.13e-10	23619	lysine
rs2517237	8	G	A	0.1934	0.0927689	0.0101576	SD	6.67e-20	30982	lysine
rs7005693	8	C	A	0.5342	0.101094	0.00803288	SD	2.54e-36	30982	lysine
rs2657880	12	C	G	0.1694	0.0797694	0.0107001	SD	8.99e-14	30982	lysine
rs1059263	14	C	A	0.6891	0.0672851	0.00867076	SD	8.53e-15	30982	lysine
rs8056893	16	A	C	0.7322	0.186819	0.00900985	SD	1.67e-95	30982	lysine
rs11554714	22	G	C	0.9643	0.183119	0.0247692	SD	1.44e-13	23619	lysine
rs6891672	5	T	C	0.2979	0.0666603	0.00877802	SD	3.1e-14	30967	methionine
rs710446	3	C	T	0.4012	0.0416293	0.00503377	SD	1.34e-16	82069	phenylalanine
rs1800787	4	T	C	0.1961	0.0522746	0.00648166	SD	7.3e-16	75430	phenylalanine
rs4253238	4	T	C	0.5222	0.079309	0.00493368	SD	3.83e-58	82069	phenylalanine
rs2731672	5	C	T	0.7471	0.0722241	0.00587665	SD	1.02e-34	76476	phenylalanine
rs1165167	6	A	G	0.7509	0.0412579	0.00562941	SD	2.31e-13	84297	phenylalanine
rs2649667	11	G	T	0.7519	0.0409725	0.00563739	SD	3.64e-13	84286	phenylalanine
rs869916	12	G	T	0.3917	0.0845105	0.00498087	SD	1.45e-64	84296	phenylalanine
rs1065853	19	T	G	0.0818	0.0683937	0.0109887	SD	4.84e-10	55091	phenylalanine
rs10882649	10	G	A	0.3439	0.0528726	0.0084515	SD	3.95e-10	30985	proline
rs17666239	12	A	T	0.0693	0.109751	0.0158052	SD	3.82e-12	30985	proline
rs3970551	22	G	A	0.1145	0.452689	0.0141465	SD	1e-200	23618	proline
rs477992	1	G	A	0.6814	0.190541	0.00855747	SD	7.93e-110	30955	serine
rs1260326	2	C	T	0.5982	0.0833131	0.008184	SD	2.43e-24	30955	serine
rs715	2	C	T	0.3055	0.168344	0.00867263	SD	6.17e-84	30955	serine
rs4947534	7	C	T	0.75	0.159854	0.00923694	SD	4.24e-67	30955	serine
rs1260326	2	C	T	0.598	0.116433	0.00840128	SD	1.12e-43	29276	threonine
rs715	2	T	C	0.6928	0.0752198	0.00894728	SD	4.21e-17	29276	threonine
rs72661853	8	T	A	0.2957	0.103568	0.0100659	SD	7.92e-25	23589	threonine
rs2465216	12	C	T	0.3445	0.0757878	0.00868529	SD	2.65e-18	29276	threonine
rs2657879	12	G	A	0.179	0.0981233	0.010765	SD	7.84e-20	29276	threonine
rs74095612	12	T	C	0.1108	0.0927967	0.0146552	SD	2.43e-10	23589	threonine
rs1742425	16	G	A	0.7954	0.0809564	0.0102334	SD	2.55e-15	29276	threonine
rs17314234	4	C	T	0.8997	0.17267	0.0133388	SD	2.51e-38	30974	tryptophan
rs17756732	6	C	T	0.1455	0.119227	0.0113744	SD	1.05e-25	30974	tryptophan
rs241768	6	T	C	0.2849	0.119485	0.0053109	SD	4.35e-112	86505	tyrosine
rs917117	7	G	A	0.8045	0.043366	0.00613989	SD	1.63e-12	84279	tyrosine
rs17122670	12	A	G	0.1075	0.051401	0.00775981	SD	3.5e-11	86503	tyrosine
rs17666239	12	A	T	0.0708	0.071625	0.0093701	SD	2.11e-14	86506	tyrosine
rs2393775	12	G	A	0.3901	0.0439062	0.00492663	SD	4.99e-19	86504	tyrosine
rs2638314	12	A	T	0.1808	0.0630659	0.00645572	SD	1.54e-22	80906	tyrosine
rs117866491	16	T	G	0.0173	0.331212	0.0196088	SD	5.27e-64	76204	tyrosine
rs7678928	4	T	C	0.4538	0.0947935	0.00484258	SD	2.51e-85	85637	valine
rs964184	11	C	G	0.8658	0.0713264	0.00708447	SD	7.68e-24	85639	valine
rs2638314	12	A	T	0.1808	0.0406124	0.00649279	SD	3.99e-10	80040	valine
rs12149660	16	G	A	0.8845	0.0726091	0.00765596	SD	2.44e-21	83411	valine
rs117643180	17	C	A	0.9742	0.133613	0.0157581	SD	2.28e-17	80040	valine
rs4801776	19	C	T	0.7391	0.0589762	0.00576897	SD	1.56e-24	77806	valine

### Sheet: Supplementary Table 3
SNP	exposure	F_stats	mean F_stats	Variation of exposure explained by SNPs (r2)	Igx
rs10211524	alanine	115.305	76.6614	0.0185636	0.892885
rs12453290	alanine	40.0309
rs1260326	alanine	212.401
rs13232120	alanine	50.0415
rs1440581	alanine	44.1826
rs17122585	alanine	74.8917
rs17712208	alanine	58.7216
rs1780638	alanine	40.0183
rs2016939	alanine	90.6114
rs2168101	alanine	46.9088
rs2306386	alanine	39.8413
rs2638314	alanine	165.92
rs2704797	alanine	40.2336
rs4237150	alanine	48.8042
rs4554975	alanine	152.473
rs731165	alanine	40.1196
rs7412	alanine	41.7574
rs7938942	alanine	40.8704
rs8061221	alanine	134.815
rs964184	alanine	55.2792
rs10189479	arginine	52.0129	79.7099	0.0292197	0.959556
rs11085824	arginine	112.848
rs12499429	arginine	57.4109
rs17666239	arginine	45.3064
rs17788484	arginine	215.884
rs56335308	arginine	84.9715
rs592423	arginine	52.0851
rs715	arginine	95.8833
rs7199750	arginine	40.5642
rs9402686	arginine	40.1322
rs12587599	asparagine	1341.9	328.254	0.0476424	0.995392
rs1260326	asparagine	60.544
rs13106192	asparagine	45.8464
rs1406384	asparagine	108.868
rs17345286	asparagine	84.1072
rs4690522	aspartate	321.772	174.706	0.0183852	0.957726
rs715	aspartate	60.4973
rs7964859	aspartate	141.848
rs7979478	glutamate	40.9984	40.9984	0.00132289	NA
rs1260326	glutamine	183.792	180.333	0.0234748	0.985683
rs13281892	glutamine	44.3822
rs17558901	glutamine	71.6224
rs17602430	glutamine	154.405
rs2168101	glutamine	64.7381
rs2234633	glutamine	48.944
rs2657879	glutamine	1275.49
rs34430945	glutamine	69.1559
rs3892354	glutamine	41.2678
rs7078003	glutamine	173.159
rs7587672	glutamine	108.41
rs7946331	glutamine	43.9039
rs79687284	glutamine	65.0604
rs10740134	glycine	50.5237	633.299	0.0285931	0.997646
rs12297321	glycine	51.4376
rs17591030	glycine	177.316
rs2545801	glycine	56.0103
rs28601761	glycine	128.55
rs4646961	glycine	78.3933
rs4947534	glycine	147.185
rs543159	glycine	39.0125
rs561931	glycine	55.9205
rs715	glycine	7504.06
rs8078686	glycine	43.7847
rs9862438	glycine	132.572
rs9923732	glycine	182.736
rs9987289	glycine	218.685
rs2545801	histidine	152.794	100.654	0.0103945	0.795191
rs2638315	histidine	56.1151
rs35291299	histidine	55.8009
rs3733402	histidine	215.268
rs5030062	histidine	84.4745
rs635634	histidine	52.7076
rs715	histidine	115.67
rs780093	histidine	72.4031
rs12149660	isoleucine	90.0981	88.1288	0.00523064	0.826811
rs1260326	isoleucine	92.5252
rs1440581	isoleucine	160.757
rs493841	isoleucine	56.355
rs7298123	isoleucine	40.9088
rs12149660	leucine	100.541	91.1395	0.00641851	0.894983
rs1260326	leucine	87.8906
rs261334	leucine	48.8461
rs4253272	leucine	41.0753
rs7678928	leucine	220.196
rs964184	leucine	48.2886
rs1059263	lysine	60.2176	114.32	0.0355091	0.956521
rs11554714	lysine	54.6564
rs138373837	lysine	99.0025
rs2517237	lysine	83.4117
rs2608920	lysine	41.5896
rs2657880	lysine	55.577
rs7005693	lysine	158.382
rs7658095	lysine	46.1041
rs8056893	lysine	429.94
rs6891672	methionine	57.6688	57.6688	0.00186072	NA
rs1065853	phenylalanine	38.7382	122.005	0.012188	0.91423
rs1165167	phenylalanine	53.7142
rs1800787	phenylalanine	65.0442
rs2649667	phenylalanine	52.8238
rs2731672	phenylalanine	151.044
rs4253238	phenylalanine	258.406
rs710446	phenylalanine	68.3929
rs869916	phenylalanine	287.879
rs10882649	proline	39.1375	370.452	0.0407717	0.996646
rs17666239	proline	48.2191
rs3970551	proline	1024
rs1260326	serine	103.632	267.491	0.0435749	0.972911
rs28601761	serine	61.7639
rs477992	serine	495.775
rs4947534	serine	299.498
rs715	serine	376.787
rs1260326	threonine	192.072	90.0739	0.022695	0.67158
rs1742425	threonine	62.5839
rs2465216	threonine	76.1431
rs2657879	threonine	83.0832
rs715	threonine	70.6776
rs72661853	threonine	105.864
rs74095612	threonine	40.0942
rs17314234	tryptophan	167.573	138.723	0.00893683	0.892409
rs17756732	tryptophan	109.872
rs117866491	tyrosine	285.306	145.912	0.0140056	0.98087
rs17122670	tyrosine	43.8774
rs17666239	tyrosine	58.4307
rs1935	tyrosine	48.7763
rs2393775	tyrosine	79.4237
rs241768	tyrosine	506.16
rs2638314	tyrosine	95.4334
rs917117	tyrosine	49.886
rs117643180	valine	71.8934	138.623	0.0117047	0.910012
rs12149660	valine	89.9463
rs2422358	valine	180.338
rs2638314	valine	39.125
rs4801776	valine	104.51
rs7678928	valine	383.181
rs964184	valine	101.365

### Sheet: Supplementary Table 4
outcome	exposure	method	nsnp	b	se	pval	b_grams	se_grams	ll_95ci_grams	ul_95ci_grams
birthweight	alanine	Weighted median	20	-0.0320524	0.0398878	0.421648	-15.5134	19.3057	-53.3525	22.3258
birthweight	alanine	MR Egger	20	-0.27835	0.15504	0.0894075	-134.721	75.0393	-281.799	12.3556
birthweight	alanine	Inverse variance weighted (multiplicative random effects)	20	0.0892944	0.0602144	0.13809	43.2185	29.1438	-13.9033	100.34
birthweight	arginine	Weighted median	10	-0.00412673	0.0264497	0.876016	-1.99734	12.8016	-27.0886	23.0939
birthweight	arginine	MR Egger	10	0.0320801	0.0779962	0.691648	15.5268	37.7502	-58.4635	89.5171
birthweight	arginine	Inverse variance weighted (multiplicative random effects)	10	0.00574072	0.0405196	0.887334	2.77851	19.6115	-35.66	41.217
birthweight	asparagine	Weighted median	5	-0.0196958	0.0129056	0.126975	-9.53277	6.24632	-21.7756	2.71002
birthweight	asparagine	MR Egger	5	-0.0292867	0.0271851	0.360255	-14.1747	13.1576	-39.9636	11.6141
birthweight	asparagine	Inverse variance weighted (multiplicative random effects)	5	-0.0151717	0.0187337	0.418022	-7.34309	9.06713	-25.1147	10.4285
birthweight	aspartate	Weighted median	3	0.0407997	0.0244037	0.0945501	19.7471	11.8114	-3.40322	42.8973
birthweight	aspartate	MR Egger	3	0.221274	0.153669	0.386433	107.096	74.3756	-38.6798	252.873
birthweight	aspartate	Inverse variance weighted (multiplicative random effects)	3	0.0224001	0.0532025	0.67373	10.8416	25.75	-39.6284	61.3116
birthweight	glutamate	Wald ratio	1	-0.0699721	0.0832101	0.400399	-33.8665	40.2737	-112.803	45.0699
birthweight	glutamine	Weighted median	13	0.0602939	0.0242861	0.0130408	29.1822	11.7545	6.14349	52.221
birthweight	glutamine	MR Egger	13	-0.0115425	0.0813003	0.889668	-5.58655	39.3494	-82.7113	71.5382
birthweight	glutamine	Inverse variance weighted (multiplicative random effects)	13	0.121135	0.054474	0.0261675	58.6292	26.3654	6.953	110.305
birthweight	glycine	Weighted median	13	0.0264721	0.0102261	0.00963421	12.8125	4.94941	3.11164	22.5133
birthweight	glycine	MR Egger	13	0.0159456	0.0209467	0.462519	7.71765	10.1382	-12.1532	27.5885
birthweight	glycine	Inverse variance weighted (multiplicative random effects)	13	0.0259959	0.0165106	0.115373	12.582	7.99115	-3.08063	28.2447
birthweight	histidine	Weighted median	8	-0.0841024	0.0400801	0.0358736	-40.7056	19.3988	-78.7272	-2.68397
birthweight	histidine	MR Egger	8	-0.273796	0.244057	0.304805	-132.517	118.124	-364.04	99.0052
birthweight	histidine	Inverse variance weighted (multiplicative random effects)	8	-0.0648883	0.0495881	0.190688	-31.4059	24.0006	-78.4472	15.6353
birthweight	isoleucine	Weighted median	5	-0.14348	0.0559142	0.0102857	-69.4443	27.0625	-122.487	-16.4018
birthweight	isoleucine	MR Egger	5	-0.215209	0.332312	0.563379	-104.161	160.839	-419.406	211.083
birthweight	isoleucine	Inverse variance weighted (multiplicative random effects)	5	-0.118614	0.066639	0.0750848	-57.4091	32.2533	-120.626	5.80733
birthweight	leucine	Weighted median	6	-0.144727	0.0525296	0.0058665	-70.0479	25.4243	-119.88	-20.2162
birthweight	leucine	MR Egger	6	-0.0150924	0.180763	0.937471	-7.30473	87.4892	-178.784	164.174
birthweight	leucine	Inverse variance weighted (multiplicative random effects)	6	-0.121053	0.0499663	0.0154059	-58.5897	24.1837	-105.99	-11.1897
birthweight	lysine	Weighted median	9	0.035477	0.0216045	0.100567	17.1709	10.4566	-3.32404	37.6658
birthweight	lysine	MR Egger	9	0.0728044	0.0452578	0.151726	35.2373	21.9048	-7.69602	78.1707
birthweight	lysine	Inverse variance weighted (multiplicative random effects)	9	0.0044291	0.0215855	0.837425	2.14368	10.4474	-18.3332	22.6205
birthweight	methionine	Wald ratio	1	0.00450043	0.0705067	0.949106	2.17821	34.1253	-64.7073	69.0637
birthweight	phenylalanine	Weighted median	8	-0.0554334	0.0334045	0.0970232	-26.8297	16.1678	-58.5186	4.85906
birthweight	phenylalanine	MR Egger	8	-0.121024	0.0950368	0.249967	-58.5758	45.9978	-148.732	31.5798
birthweight	phenylalanine	Inverse variance weighted (multiplicative random effects)	8	-0.0480309	0.020521	0.019254	-23.2469	9.93214	-42.7139	-3.77994
birthweight	proline	Weighted median	3	0.00349205	0.0157734	0.82479	1.69015	7.63432	-13.2731	16.6534
birthweight	proline	MR Egger	3	-0.0173706	0.100689	0.891243	-8.40735	48.7334	-103.925	87.1101
birthweight	proline	Inverse variance weighted (multiplicative random effects)	3	0.0190414	0.058667	0.745509	9.21604	28.3948	-46.4379	64.8699
birthweight	serine	Weighted median	4	0.060805	0.0194639	0.0017842	29.4296	9.42053	10.9654	47.8938
birthweight	serine	MR Egger	4	-0.033914	0.0546774	0.598345	-16.4144	26.4639	-68.2836	35.4548
birthweight	serine	Inverse variance weighted (multiplicative random effects)	4	0.0559367	0.0194597	0.00404678	27.0734	9.41849	8.61313	45.5336
birthweight	threonine	Weighted median	7	0.0680241	0.0293648	0.0205301	32.9237	14.2126	5.06703	60.7803
birthweight	threonine	MR Egger	7	0.29002	0.299998	0.378075	140.369	145.199	-144.22	424.959
birthweight	threonine	Inverse variance weighted (multiplicative random effects)	7	0.0364374	0.0491282	0.458282	17.6357	23.778	-28.9693	64.2406
birthweight	tryptophan	Inverse variance weighted (multiplicative random effects)	2	-0.00671345	0.0123386	0.58637	-3.24931	5.97186	-14.9542	8.45554
birthweight	tyrosine	Weighted median	7	0.0292146	0.0311807	0.348787	14.1398	15.0914	-15.4394	43.7191
birthweight	tyrosine	MR Egger	7	0.0220722	0.15225	0.890394	10.683	73.689	-133.747	155.113
birthweight	tyrosine	Inverse variance weighted (multiplicative random effects)	7	0.0620944	0.0740186	0.401524	30.0537	35.825	-40.1633	100.271
birthweight	valine	Weighted median	6	-0.0359787	0.0395148	0.362551	-17.4137	19.1251	-54.899	20.0716
birthweight	valine	MR Egger	6	0.187727	0.141312	0.254752	90.8599	68.3952	-43.1948	224.915
birthweight	valine	Inverse variance weighted (multiplicative random effects)	6	-0.0526657	0.0491384	0.283818	-25.4902	23.783	-72.1049	21.1245

### Sheet: Supplementary Table 5
outcome	exposure	method	Q	Q_df	Q_pval
birthweight	alanine	Inverse variance weighted	138.523	19	3.49591e-20
birthweight	arginine	Inverse variance weighted	46.1621	9	5.61884e-07
birthweight	asparagine	Inverse variance weighted	9.20622	4	0.0561466
birthweight	aspartate	Inverse variance weighted	11.4988	2	0.00318472
birthweight	glutamine	Inverse variance weighted	108.515	12	1.17655e-17
birthweight	glycine	Inverse variance weighted	35.7082	12	0.000360893
birthweight	histidine	Inverse variance weighted	19.4561	7	0.00687242
birthweight	isoleucine	Inverse variance weighted	10.0766	4	0.0391575
birthweight	leucine	Inverse variance weighted	8.82321	5	0.116327
birthweight	lysine	Inverse variance weighted	14.521	8	0.0691563
birthweight	phenylalanine	Inverse variance weighted	4.00323	7	0.779405
birthweight	proline	Inverse variance weighted	30.1526	2	2.83437e-07
birthweight	serine	Inverse variance weighted	4.0552	3	0.255565
birthweight	threonine	Inverse variance weighted	36.2367	6	2.47944e-06
birthweight	tryptophan	Inverse variance weighted	0.150156	1	0.698386
birthweight	tyrosine	Inverse variance weighted	46.4681	6	2.38862e-08
birthweight	valine	Inverse variance weighted	12.4152	5	0.029521

### Sheet: Supplementary Table 6
outcome	exposure	egger_intercept	se	pval
birthweight	serine	0.0144091	0.0083475	0.226462
birthweight	proline	0.0120224	0.0227687	0.690722
birthweight	lysine	-0.00850787	0.00508186	0.138011
birthweight	leucine	-0.00592683	0.00965945	0.57267
birthweight	tyrosine	0.00392183	0.0126743	0.769473
birthweight	glutamine	0.0139718	0.00687079	0.0668473
birthweight	threonine	-0.0240738	0.0280779	0.430397
birthweight	aspartate	-0.0248343	0.0183586	0.40526
birthweight	asparagine	0.00374868	0.00494278	0.503343
birthweight	valine	-0.0189243	0.0106445	0.15006
birthweight	glycine	0.00242064	0.00302495	0.440521
birthweight	phenylalanine	0.00493269	0.00601914	0.443827
birthweight	histidine	0.0124175	0.0141935	0.415289
birthweight	arginine	-0.0029013	0.00720041	0.697549
birthweight	isoleucine	0.00509437	0.0170635	0.784766
birthweight	alanine	0.0192094	0.00766458	0.0220195

### Sheet: Supplementary Table 7
ID	SNP	AA	Genetically prioritized genes	conservative_set	AA_pathway	Biologically prioritized genes	conservative_set.1	AA_pathway.1
1	rs10189479	arginine	VIL1	0		SLC11A1	0
2	rs10211524	alanine	SLC1A4	0	Glucose-Alanine Cycle	SLC1A4	0
3	rs1059263	lysine	SLC25A29	0		SETD3; WARS	0	Tryptophan Metabolism
4	rs1065853	phenylalanine	APOE	0		NA	0
5	rs10740134	glycine	REEP3,NRBF2	0		NA	0
6	rs10882649	proline	TCTN3	0		ALDH18A1	1	Arginine and proline metabolism
7	rs11085824	arginine	GCDH	0	Lysine degradation	GCDH	0	Lysine degradation
8	rs11554714	lysine	TST	0	Cysteine and methionine metabolism	MPST	0	Cysteine and methionine metabolism
9	rs1165167	phenylalanine	SLC17A3	0		NA	0
10	rs117643180	valine	SLC2A4	0		NA	0
11	rs117866491	tyrosine	DHX38,AP1G1,IST1,HP,PHLPP2,DHODH,AC010547.9,TXNL4B,ZNF23,TAT	1	Tyrosine catabolism	TAT	1	Tyrosine catabolism
12	rs12149660	isoleucine	AARS,DDX19B	0	Alanine,Aspartic acid and Asparagine metabolism	AARS	0	Alanine,Aspartic acid and Asparagine metabolism
13	rs12149660	leucine	AARS,DDX19B	0	Alanine,Aspartic acid and Asparagine metabolism	AARS	0	Alanine,Aspartic acid and Asparagine metabolism
14	rs12149660	valine	AARS,DDX19B	0	Alanine,Aspartic acid and Asparagine metabolism	AARS	0	Alanine,Aspartic acid and Asparagine metabolism
15	rs12297321	glycine	SLC38A4	0		PFKM	0
16	rs12453290	alanine	SLC16A3	0		SLC16A3	0
17	rs12499429	arginine	GYPE,RP11-673E1.3	0		NA	0
18	rs12587599	asparagine	ASPG	1	Aspartate and asparagine metabolism	ADSSL1	1	Alanine,Aspartic acid and Asparagine metabolism
19	rs1260326	alanine	GCKR	0		NA	0
20	rs1260326	leucine	GCKR	0		NA	0
21	rs1260326	isoleucine	GCKR	0		NA	0
22	rs1260326	asparagine	GCKR	0		NA	0
23	rs1260326	threonine	GCKR	0		NA	0
24	rs1260326	serine	GCKR	0		NA	0
25	rs1260326	glutamine	GCKR	0		NA	0
26	rs13106192	asparagine	AGA	0		AGA; HAND2	0
27	rs13232120	alanine	MLXIPL,TBL2	0		ELN	0
28	rs13281892	glutamine	SLC7A2	0		NA	0
29	rs138373837	lysine	C5orf33	0		AGXT2; SLC1A3	0	glycine biosynthesis III
30	rs1406384	asparagine	SCGB1D4	0		ASRGL1	1	asparagine degradation I
31	rs1440581	isoleucine	PPM1K	1	Branched-chain amino acid catabolism	ABCG2	0
32	rs1440581	alanine	PPM1K	0	Branched-chain amino acid catabolism	ABCG2	0
33	rs17122585	alanine	SLC16A7	0		NA	0
34	rs17122670	tyrosine	SLC16A7	0		CYP27B1	0
35	rs17314234	tryptophan	TDO2	1	Tryptophan catabolism	TDO2	1	Tryptophan catabolism
36	rs17345286	asparagine	ASNS	1	Asparagine and aspartate biosynthesis	ASNS	1	Asparagine and aspartate biosynthesis
37	rs1742425	threonine	C16orf73,FAHD1	0		NA	0
38	rs17558901	glutamine	SLC16A7	0		AGAP2; CYP27B1	0
39	rs17591030	glycine	GLDC	1	Glycine degradation	GLDC	1	Glycine degradation
40	rs17602430	glutamine	SLC38A4	0	Glucose-Alanine Cycle	SLC38A2	0
41	rs17666239	arginine	SLC38A4	0	Glucose-Alanine Cycle	PFKM	0
42	rs17666239	proline	SLC38A4	0	Glucose-Alanine Cycle	PFKM	0
43	rs17666239	tyrosine	SLC38A4	0	Glucose-Alanine Cycle	PFKM	0
44	rs17712208	alanine	LOC100505832	0		NA	0
45	rs17756732	tryptophan	KIAA1919,REV3L	0		SLC16A10	0
46	rs17788484	arginine	ARG1,MED23	1	Arginine and proline metabolism	ARG1	1	Arginine and proline metabolism
47	rs1780638	alanine	CLTCL1	0		PRODH	0	Proline catabolism
48	rs1800787	phenylalanine	FGB	0		TDO2	0	Tryptophan catabolism
49	rs1935	tyrosine	JMJD1C	0		NA	0
50	rs2016939	alanine	PFKFB2	0		NA	0
51	rs2168101	glutamine	LMO1	0		NA	0
52	rs2168101	alanine	LMO1	0		NA	0
53	rs2234633	glutamine	SLC39A2	0		NA	0
54	rs2306386	alanine	RECQL4,CYHR1,CTD-2517M22.14,ZNF34,CTD-2517M22.16,KIFC2	0		GPT	1	Alanine metabolism
55	rs2393775	tyrosine	HNF1A	0		CAMKK2; GATC; COQ5	0
56	rs241768	tyrosine	SLC16A10	0		SLC16A10	0
57	rs2422358	valine	SLC1A4	0		NA	0
58	rs2465216	threonine	SLC38A4	0		PFKM	0
59	rs2517237	lysine	SLC7A2	0		NA	0
60	rs2545801	histidine	F12,RAB24	0		B4GALT7	0
61	rs2545801	glycine	F12,RAB24	0		B4GALT7	0
62	rs2608920	lysine	ARG1	0	Arginine and proline metabolism	ARG1	0	Arginine and proline metabolism
63	rs261334	leucine	LIPC	0		NA	0
64	rs2638314	tyrosine	GLS2	0	Alanine, aspartate and glutamate metabolism	CS	0
65	rs2638314	valine	GLS2	0	Alanine, aspartate and glutamate metabolism	CS	0
66	rs2638314	alanine	GLS2	1	Alanine, aspartate and glutamate metabolism	CS	0
67	rs2638315	histidine	GLS2	0	Alanine, aspartate and glutamate metabolism	CS; GLS2	0	Alanine, aspartate and glutamate metabolism
68	rs2649667	phenylalanine	SLC43A1	0		PRG3	0
69	rs2657879	glutamine	GLS2	1	Glutamate and glutamine metabolism	GLS2	1	Glutamate and glutamine metabolism
70	rs2657879	threonine	GLS2	0	Glutamate and glutamine metabolism	GLS2	0	Glutamate and glutamine metabolism
71	rs2657880	lysine	SPRYD4	0		CS	0
72	rs2704797	alanine	FOXP1	0		NA	0
73	rs2731672	phenylalanine	F12	0		NA	0
74	rs28601761	serine	TRIB1	0		NDUFB9	0
75	rs28601761	glycine	TRIB1	0		NDUFB9	0
76	rs34430945	glutamine	MLXIPL	0		ELN	0
77	rs35291299	histidine	RNASE7	0		NA	0
78	rs3733402	histidine	KLKB1	0		NA	0
79	rs3892354	glutamine	GLIS3	0		SLC1A1	0
80	rs3970551	proline	PRODH	1	Proline catabolism	PRODH	1	Proline catabolism
81	rs4237150	alanine	GLIS3	0		SLC1A1	0
82	rs4253238	phenylalanine	KLKB1	0		NA	0
83	rs4253272	leucine	KLKB1	0		PDLIM3	0
84	rs4554975	alanine	SLC38A4	0		PFKM	0
85	rs4646961	glycine	ACADM	0	Valine, leucine and isoleucine degradation	AK5	0
86	rs4690522	aspartate	AGA	0		AGA	0
87	rs477992	serine	PHGDH	1	Serine biosynthesis	PHGDH	1	Serine biosynthesis
88	rs4801776	valine	BCAT2,HSD17B14	1	Branched-chain amino acid catabolism	BCAT2	1	Branched-chain amino acid catabolism
89	rs493841	isoleucine	BCAT2	1	Branched-chain amino acid catabolism	BCAT2	1	Branched-chain amino acid catabolism
90	rs4947534	serine	SUMF2,CHCHD2,ZNF713,GBAS,CCT6A,PSPH	1	Glycine, serine and threonine metabolism	PSPH	1	Glycine, serine and threonine metabolism
91	rs4947534	glycine	SUMF2,CHCHD2,ZNF713,GBAS,CCT6A,PSPH	1	Glycine, serine and threonine metabolism	PSPH	1	Glycine, serine and threonine metabolism
92	rs5030062	histidine	KNG1	0	Intrinsic Pathway of Fibrin Clot Formation	HRG	0
93	rs543159	glycine	SLC22A3	0		ACAT2	0
94	rs561931	glycine	PHGDH	1	Glycine, serine and threonine metabolism	PHGDH	1	Glycine, serine and threonine metabolism
95	rs56335308	arginine	SLC7A2	0	Lysine Degradation	SLC7A2	0
96	rs592423	arginine	LOC645434	0		IFNGR1	0
97	rs635634	histidine	ABO	0		GBGT1; CEL	0
98	rs6891672	methionine	GPR98	0		NA	0
99	rs7005693	lysine	C8orf22	0		NA	0
100	rs7078003	glutamine	HOGA1,MORN4	0		PGAM1	0
101	rs710446	phenylalanine	KNG1	0	Intrinsic Pathway of Fibrin Clot Formation	NA	0
102	rs715	histidine	CPS1	0	Arginine and proline metabolism	IDH1	0
103	rs715	aspartate	CPS1	1	Alanine, aspartate and glutamate metabolism	IDH1	0
104	rs715	glycine	CPS1	0	Arginine and proline metabolism	IDH1	0
105	rs715	serine	CPS1	0	Arginine and proline metabolism	IDH1	0
106	rs715	threonine	CPS1	0	Arginine and proline metabolism	IDH1	0
107	rs715	arginine	CPS1	1	Arginine and proline metabolism	IDH1	0
108	rs7199750	arginine	PRMT7	1	RMTs methylate histone arginines	SLC7A6	0
109	rs72661853	threonine	TCEB1	0		NA	0
110	rs7298123	isoleucine	SPRYD4	0		CS	0
111	rs731165	alanine	DLST,EIF2B2,RP11-950C14.3	0	Valine, leucine and isoleucine degradation	DLST	0	Valine, leucine and isoleucine degradation
112	rs74095612	threonine	SLC16A7	0		NA	0
113	rs7412	alanine	APOE	0		APOC1; APOC2; APOE	0
114	rs7587672	glutamine	GLS	1	Glutamate and glutamine metabolism	GLS	1	Glutamate and glutamine metabolism
115	rs7658095	lysine	CCRN4L	0		SETD7	1	Lysine degradation
116	rs7678928	leucine	PPM1K	1	Branched-chain amino acid catabolism	ABCG2	0
117	rs7678928	valine	PPM1K	1	Branched-chain amino acid catabolism	ABCG2	0
118	rs780093	histidine	GCKR	0		NA	0
119	rs7938942	alanine	LDHC	0		LDHA	0
120	rs7946331	glutamine	GTF2H1,LDHA	0		LDHA	0
121	rs7964859	aspartate	GNPTAB	0		PAH	0	Phenylalanine, tyrosine and tryptophan biosynthesis
122	rs79687284	glutamine	PROX1	0		NA	0
123	rs7979478	glutamate	HNF1A	0		NA	0
124	rs8056893	lysine	SLC7A6	0		CTRL	0
125	rs8061221	alanine	PDXDC2P	0		AARS	1	Alanine,Aspartic acid and Asparagine metabolism
126	rs8078686	glycine	KPNB1,MRPL45P2,RP11-580I16.2	0		NA	0
127	rs869916	phenylalanine	PAH	1	Phenylalanine, tyrosine and tryptophan biosynthesis	PAH	1	Phenylalanine, tyrosine and tryptophan biosynthesis
128	rs917117	tyrosine	JAZF1	0		CREB5	0
129	rs9402686	arginine	HBS1L	0		IFNGR1	0
130	rs964184	leucine	ZNF259,TAGLN	0		APOA5	0
131	rs964184	valine	ZNF259,TAGLN	0		APOA5	0
132	rs964184	alanine	ZNF259,TAGLN	0		APOA5	0
133	rs9862438	glycine	ALDH1L1	0		CHST13; UROC1	0	Histidine catabolism
134	rs9923732	glycine	C16orf46	0		GCSH	1	Glycine degradation
135	rs9987289	glycine	LOC157273	0		PPP1R3B	0

### Sheet: Supplementary Table 8
Genetic instruments selected from metabolites GWAS	Proxy SNPs	LD statistics
		D`	R2
rs8061221	rs7187819	1	0.8
rs72661853	rs112748538	1	1
rs4253272	rs4253282	1	1
rs1065853	rs7412	1	1
